# An atlas connecting shared genetic architecture of human diseases and molecular phenotypes provides insight into COVID-19 susceptibility

**DOI:** 10.1101/2020.12.20.20248572

**Authors:** Liuyang Wang, Thomas J. Balmat, Alejandro L. Antonia, Florica J. Constantine, Ricardo Henao, Thomas W. Burke, Andy Ingham, Micah T. McClain, Ephraim L. Tsalik, Emily R. Ko, Geoffrey S. Ginsburg, Mark R. DeLong, Xiling Shen, Christopher W. Woods, Elizabeth R. Hauser, Dennis C. Ko

## Abstract

While genome-wide associations studies (GWAS) have successfully elucidated the genetic architecture of complex human traits and diseases, understanding mechanisms that lead from genetic variation to pathophysiology remains an important challenge. Methods are needed to systematically bridge this crucial gap to facilitate experimental testing of hypotheses and translation to clinical utility. Here, we leveraged cross-phenotype associations to identify traits with shared genetic architecture, using linkage disequilibrium (LD) information to accurately capture shared SNPs by proxy, and calculate significance of enrichment. This shared genetic architecture was examined across differing biological scales through incorporating data from catalogs of clinical, cellular, and molecular GWAS. We have created an interactive web database (interactive Cross-Phenotype Analysis of GWAS database (iCPAGdb); http://cpag.oit.duke.edu) to facilitate exploration and allow rapid analysis of user-uploaded GWAS summary statistics. This database revealed well-known relationships among phenotypes, as well as the generation of novel hypotheses to explain the pathophysiology of common diseases. Application of iCPAGdb to a recent GWAS of severe COVID-19 demonstrated unexpected overlap of GWAS signals between COVID-19 and human diseases, including with idiopathic pulmonary fibrosis driven by the *DPP9* locus. Transcriptomics from peripheral blood of COVID-19 patients demonstrated that *DPP9* was induced in SARS-CoV-2 compared to healthy controls or those with bacterial infection. Further investigation of cross-phenotype SNPs with severe COVID-19 demonstrated colocalization of the GWAS signal of the *ABO* locus with plasma protein levels of a reported receptor of SARS-CoV-2, CD209 (DC-SIGN), pointing to a possible mechanism whereby glycosylation of CD209 by *ABO* may regulate COVID-19 disease severity. Thus, connecting genetically related traits across phenotypic scales links human diseases to molecular and cellular measurements that can reveal mechanisms and lead to novel biomarkers and therapeutic approaches.
