## Supplementary material for "An atlas connecting shared genetic architecture of human diseases and molecular phenotypes provides insight into COVID-19 susceptibility": TableS4_iCPAGdb_COVID19

### Sheet: Sheet1
Trait1	Trait2	Compound phenotype (Trait2)	N1_pcut	N2_pcut	Nshare_direct	Nshare_LDpairComb	Nshare_all	N_expected	P_fisher	Padj_FDR	Padj_Bonferroni	Jaccard	Sorensen	ChaoSorensen	SNPshare_all	Trait2_EFO	Trait2_ParentTerm	Trait2_ParentEFO
EllinghausPCs_covid19	COVID-19		24	2	2	0	2	2.94e-05	2.07e-10	6.43e-07	6.43e-07	0.0833333	0.153846	0.125	rs11385942|rs657152	http://purl.obolibrary.org/obo/MONDO_0100096	Other disease	http://www.ebi.ac.uk/efo/EFO_0000408
EllinghausPCs_covid19	alkaline phosphatase measurement, clinical laboratory measurement	Yes	24	1	0	1	1	1.47e-05	1.47e-05	0.00831138	0.0457129	0.0416667	0.08	0.0416667	rs505922-rs657152	http://www.ebi.ac.uk/efo/EFO_0004533, http://www.ebi.ac.uk/efo/EFO_0004297	Other measurement,Liver enzyme measurement	http://www.ebi.ac.uk/efo/EFO_0004582,http://www.ebi.ac.uk/efo/EFO_0001444
EllinghausPCs_covid19	coronary heart disease, myocardial infarction	Yes	24	1	0	1	1	1.47e-05	1.47e-05	0.00831138	0.0457129	0.0416667	0.08	0.0416667	rs657152-rs514659	http://www.ebi.ac.uk/efo/EFO_0001645, http://www.ebi.ac.uk/efo/EFO_0000612	Cardiovascular disease	http://www.ebi.ac.uk/efo/EFO_0000319
EllinghausPCs_covid19	Ischemic stroke, von Willebrand factor measurement, homocysteine measurement	Yes	24	1	0	1	1	1.47e-05	1.47e-05	0.00831138	0.0457129	0.0416667	0.08	0.0416667	rs505922-rs657152	http://purl.obolibrary.org/obo/HP_0002140, http://www.ebi.ac.uk/efo/EFO_0004629, http://www.ebi.ac.uk/efo/EFO_0004578	Hematological measurement,Other trait,Cardiovascular measurement	http://www.ebi.ac.uk/efo/EFO_0004298,http://www.ebi.ac.uk/efo/EFO_0004503,http://www.ebi.ac.uk/efo/EFO_0000001
EllinghausPCs_covid19	interleukin-6 measurement		24	2	0	1	1	2.94e-05	2.94e-05	0.00831138	0.0914251	0.04	0.0769231	0.0511454	rs643434-rs657152	http://www.ebi.ac.uk/efo/EFO_0004810	Inflammatory measurement	http://www.ebi.ac.uk/efo/EFO_0004872
EllinghausPCs_covid19	disposition index measurement		24	2	0	1	1	2.94e-05	2.94e-05	0.00831138	0.0914251	0.04	0.0769231	0.0511454	rs505922-rs657152	http://www.ebi.ac.uk/efo/EFO_0006832	Other measurement	http://www.ebi.ac.uk/efo/EFO_0001444
EllinghausPCs_covid19	platelet reactivity measurement		24	2	0	1	1	2.94e-05	2.94e-05	0.00831138	0.0914251	0.04	0.0769231	0.0511454	rs687621-rs657152	http://www.ebi.ac.uk/efo/EFO_0004985	Cardiovascular measurement	http://www.ebi.ac.uk/efo/EFO_0004298
EllinghausPCs_covid19	duodenal ulcer		24	2	0	1	1	2.94e-05	2.94e-05	0.00831138	0.0914251	0.04	0.0769231	0.0511454	rs505922-rs657152	http://www.ebi.ac.uk/efo/EFO_0004607	Digestive system disorder	http://www.ebi.ac.uk/efo/EFO_0000405
EllinghausPCs_covid19	type I diabetes mellitus, autoantibody measurement	Yes	24	2	1	0	1	2.94e-05	2.94e-05	0.00831138	0.0914251	0.04	0.0769231	0.0511454	rs657152	http://www.ebi.ac.uk/efo/EFO_0001359, http://www.ebi.ac.uk/efo/EFO_0004866	Metabolic disorder,Other measurement	http://www.ebi.ac.uk/efo/EFO_0001444,http://www.ebi.ac.uk/efo/EFO_0000589
EllinghausPCs_covid19	CD209 antigen measurement		24	2	0	1	1	2.94e-05	2.94e-05	0.00831138	0.0914251	0.04	0.0769231	0.0511454	rs505922-rs657152	http://www.ebi.ac.uk/efo/EFO_0008077	Other measurement	http://www.ebi.ac.uk/efo/EFO_0001444
EllinghausPCs_covid19	tumor necrosis factor-alpha measurement		24	2	0	1	1	2.94e-05	2.94e-05	0.00831138	0.0914251	0.04	0.0769231	0.0511454	rs505922-rs657152	http://www.ebi.ac.uk/efo/EFO_0004684	Inflammatory measurement	http://www.ebi.ac.uk/efo/EFO_0004872
EllinghausPCs_covid19	phytosterol measurement		24	3	1	0	1	4.4e-05	4.4e-05	0.010549	0.137137	0.0384615	0.0740741	0.0525537	rs657152	http://www.ebi.ac.uk/efo/EFO_0004862	Other measurement	http://www.ebi.ac.uk/efo/EFO_0001444
EllinghausPCs_covid19	tyrosine-protein kinase receptor Tie-1, soluble measurement		24	3	0	1	1	4.4e-05	4.4e-05	0.010549	0.137137	0.0384615	0.0740741	0.0525537	rs630510-rs657152	http://www.ebi.ac.uk/efo/EFO_0008312	Other measurement	http://www.ebi.ac.uk/efo/EFO_0001444
EllinghausPCs_covid19	mannose-binding protein C measurement		24	4	0	1	1	5.87e-05	5.87e-05	0.0130605	0.182848	0.037037	0.0714286	0.0521954	rs687289-rs657152	http://www.ebi.ac.uk/efo/EFO_0008224	Other measurement	http://www.ebi.ac.uk/efo/EFO_0001444
EllinghausPCs_covid19	alkaline phosphatase measurement, liver enzyme measurement	Yes	24	5	1	0	1	7.34e-05	7.34e-05	0.0134446	0.228558	0.0357143	0.0689655	0.0512213	rs657152	http://www.ebi.ac.uk/efo/EFO_0004533, http://www.ebi.ac.uk/efo/EFO_0004582	Other measurement,Liver enzyme measurement	http://www.ebi.ac.uk/efo/EFO_0004582,http://www.ebi.ac.uk/efo/EFO_0001444
EllinghausPCs_covid19	fibroblast growth factor 23 measurement		24	5	0	1	1	7.34e-05	7.34e-05	0.0134446	0.228558	0.0357143	0.0689655	0.0512213	rs2769071-rs657152	http://www.ebi.ac.uk/efo/EFO_0009381	Other measurement	http://www.ebi.ac.uk/efo/EFO_0001444
EllinghausPCs_covid19	ADpSGEGDFXAEGGGVR*		24	5	0	1	1	7.34e-05	7.34e-05	0.0134446	0.228558	0.0357143	0.0689655	0.0512213	rs612169-rs657152	NA	NA	NA
EllinghausPCs_covid19	protein measurement		24	7	0	1	1	0.000102759	0.000102754	0.0177765	0.319977	0.0333333	0.0645161	0.0487035	rs657152-rs644234	http://www.ebi.ac.uk/efo/EFO_0004747	Other measurement	http://www.ebi.ac.uk/efo/EFO_0001444
EllinghausPCs_covid19	Ischemic stroke, venous thromboembolism, stroke, Abnormal thrombosis, deep vein thrombosis, pulmonary embolism	Yes	24	8	0	1	1	0.000117438	0.000117433	0.0182843	0.365685	0.0322581	0.0625	0.0473842	rs529565-rs657152	http://purl.obolibrary.org/obo/HP_0002140, http://www.ebi.ac.uk/efo/EFO_0004286, http://www.ebi.ac.uk/efo/EFO_0000712, http://purl.obolibrary.org/obo/HP_0001977, http://www.ebi.ac.uk/efo/EFO_0003907, http://www.ebi.ac.uk/efo/EFO_0003827	Cardiovascular disease,Other trait	http://www.ebi.ac.uk/efo/EFO_0000319,http://www.ebi.ac.uk/efo/EFO_0000001
EllinghausPCs_covid19	malaria		24	8	0	1	1	0.000117438	0.000117433	0.0182843	0.365685	0.0322581	0.0625	0.0473842	rs8176719-rs657152	http://www.ebi.ac.uk/efo/EFO_0001068	Digestive system disorder	http://www.ebi.ac.uk/efo/EFO_0000405
EllinghausPCs_covid19	interferon gamma measurement, platelet-derived growth factor BB measurement, interleukin 4 measurement, interleukin 10 measurement, stromal cell-derived factor 1 alpha measurement, interleukin-6 measurement, interleukin 12 measurement, interleukin 17 measurement, vascular endothelial growth factor measurement, fibroblast growth factor basic measurement, granulocyte colony-stimulating factor measu…	Yes	24	12	0	1	1	0.000176158	0.000176144	0.0261196	0.548512	0.0285714	0.0555556	0.0424271	rs550057-rs657152	http://www.ebi.ac.uk/efo/EFO_0008165, http://www.ebi.ac.uk/efo/EFO_0008264, http://www.ebi.ac.uk/efo/EFO_0008184, http://www.ebi.ac.uk/efo/EFO_0004750, http://www.ebi.ac.uk/efo/EFO_0008293, http://www.ebi.ac.uk/efo/EFO_0004810, http://www.ebi.ac.uk/efo/EFO_0004753, http://www.ebi.ac.uk/efo/EFO_0008174, http://www.ebi.ac.uk/efo/EFO_0004762, http://www.ebi.ac.uk/efo/EFO_0008130, http://www.ebi.ac.u…	Cardiovascular measurement,Inflammatory measurement,Other measurement	http://www.ebi.ac.uk/efo/EFO_0001444,http://www.ebi.ac.uk/efo/EFO_0004872,http://www.ebi.ac.uk/efo/EFO_0004298
EllinghausPCs_covid19	heart failure		24	13	0	1	1	0.000190837	0.000190821	0.0270099	0.594217	0.0277778	0.0540541	0.0413056	rs657152-rs600038	http://www.ebi.ac.uk/efo/EFO_0003144	Cardiovascular disease	http://www.ebi.ac.uk/efo/EFO_0000319
EllinghausPCs_covid19	interstitial lung disease		24	15	1	0	1	0.000220197	0.000220175	0.027425	0.685626	0.0263158	0.0512821	0.0392088	rs12610495	http://www.ebi.ac.uk/efo/EFO_0004244	Other disease	http://www.ebi.ac.uk/efo/EFO_0000408
EllinghausPCs_covid19	coagulation factor measurement		24	15	0	1	1	0.000220197	0.000220175	0.027425	0.685626	0.0263158	0.0512821	0.0392088	rs687289-rs657152	http://www.ebi.ac.uk/efo/EFO_0004634	Other measurement	http://www.ebi.ac.uk/efo/EFO_0001444
EllinghausPCs_covid19	partial thromboplastin time		24	15	0	1	1	0.000220197	0.000220175	0.027425	0.685626	0.0263158	0.0512821	0.0392088	rs687621-rs657152	http://www.ebi.ac.uk/efo/EFO_0004310	Hematological measurement	http://www.ebi.ac.uk/efo/EFO_0004503
EllinghausPCs_covid19	idiopathic pulmonary fibrosis		24	19	1	0	1	0.000278916	0.000278881	0.0334013	0.868435	0.0238095	0.0465116	0.0355482	rs12610495	http://www.ebi.ac.uk/efo/EFO_0000768	Cancer	http://www.ebi.ac.uk/efo/EFO_0000616
EllinghausPCs_covid19	hormone measurement, thyroid stimulating hormone measurement	Yes	24	20	1	0	1	0.000293596	0.000293557	0.0338569	0.914136	0.0232558	0.0454545	0.0347315	rs657152	http://www.ebi.ac.uk/efo/EFO_0004730, http://www.ebi.ac.uk/efo/EFO_0004748	Other measurement	http://www.ebi.ac.uk/efo/EFO_0001444
EllinghausPCs_covid19	peripheral arterial disease		24	21	0	1	1	0.000308276	0.000308232	0.0342798	0.959836	0.0227273	0.0444444	0.0339498	rs505922-rs657152	http://www.ebi.ac.uk/efo/EFO_0004265	Cardiovascular disease	http://www.ebi.ac.uk/efo/EFO_0000319
EllinghausPCs_covid19	blood protein measurement		24	1785	0	2	2	0.0262034	0.000323607	0.0347487	1	0.00110681	0.00221117	0.00217039	rs657152-rs149092047-rs587611953|rs9838450-rs13089855	http://www.ebi.ac.uk/efo/EFO_0007937	Other measurement	http://www.ebi.ac.uk/efo/EFO_0001444
EllinghausPCs_covid19	Graves disease		24	24	0	1	1	0.000352315	0.000352258	0.0365644	1	0.0212766	0.0416667	0.0317958	rs505922-rs657152	http://www.ebi.ac.uk/efo/EFO_0004237	Immune system disorder	http://www.ebi.ac.uk/efo/EFO_0000540
EllinghausPCs_covid19	factor VIII measurement		24	26	0	1	1	0.000381675	0.000381608	0.0371352	1	0.0204082	0.04	0.0305015	rs8176719-rs657152	http://www.ebi.ac.uk/efo/EFO_0004630	Hematological measurement	http://www.ebi.ac.uk/efo/EFO_0004503
EllinghausPCs_covid19	urinary metabolite measurement		24	26	0	1	1	0.000381675	0.000381608	0.0371352	1	0.0204082	0.04	0.0305015	rs687289-rs657152	http://www.ebi.ac.uk/efo/EFO_0005116	Other measurement	http://www.ebi.ac.uk/efo/EFO_0001444
EllinghausPCs_covid19	pancreatic carcinoma		24	28	0	1	1	0.000411034	0.000410956	0.0387793	1	0.0196078	0.0384615	0.0293063	rs505922-rs657152	http://www.ebi.ac.uk/efo/EFO_0002618	Cancer	http://www.ebi.ac.uk/efo/EFO_0000616
EllinghausPCs_covid19	von Willebrand factor measurement		24	39	0	1	1	0.000572512	0.000572359	0.0524214	1	0.016129	0.031746	0.024094	rs8176719-rs657152	http://www.ebi.ac.uk/efo/EFO_0004629	Hematological measurement	http://www.ebi.ac.uk/efo/EFO_0004503
EllinghausPCs_covid19	diverticular disease		24	41	0	1	1	0.000601872	0.000601702	0.0535343	1	0.015625	0.0307692	0.0233375	rs657152-rs582094	http://www.ebi.ac.uk/efo/EFO_0009959	Digestive system disorder	http://www.ebi.ac.uk/efo/EFO_0000405
EllinghausPCs_covid19	glycine measurement		24	51	0	1	1	0.00074867	0.000748406	0.0647372	1	0.0135135	0.0266667	0.0201677	rs676996-rs657152	http://www.ebi.ac.uk/efo/EFO_0009767	Other measurement	http://www.ebi.ac.uk/efo/EFO_0001444
EllinghausPCs_covid19	creatine kinase measurement		24	54	0	1	1	0.000792709	0.000792414	0.0666912	1	0.012987	0.025641	0.0193774	rs491626-rs657152	http://www.ebi.ac.uk/efo/EFO_0004534	Cardiovascular measurement	http://www.ebi.ac.uk/efo/EFO_0004298
EllinghausPCs_covid19	metabolite measurement		24	56	0	1	1	0.000822069	0.000821751	0.0673403	1	0.0126582	0.025	0.018884	rs612169-rs657152	http://www.ebi.ac.uk/efo/EFO_0004725	Other measurement	http://www.ebi.ac.uk/efo/EFO_0001444
EllinghausPCs_covid19	S_typhi_cell_death_BG_subtracted_Mean		24	65	0	1	1	0.000954187	0.000953757	0.0761539	1	0.0113636	0.0224719	0.0169416	rs2080811-rs807599	NA	NA	NA
EllinghausPCs_covid19	celiac disease		24	71	0	1	1	0.00104227	0.00104175	0.0811004	1	0.0106383	0.0210526	0.015854	rs41432345-rs13089855	http://www.ebi.ac.uk/efo/EFO_0001060	Immune system disorder	http://www.ebi.ac.uk/efo/EFO_0000540
EllinghausPCs_covid19	Oral ulcer		24	92	0	1	1	0.00135054	0.00134968	0.102243	1	0.00869565	0.0172414	0.0129441	rs4493469-rs13089855	http://purl.obolibrary.org/obo/HP_0000155	Other trait	http://www.ebi.ac.uk/efo/EFO_0000001
EllinghausPCs_covid19	alkaline phosphatase measurement		24	94	1	0	1	0.0013799	0.001379	0.102243	1	0.00854701	0.0169492	0.0127216	rs657152	http://www.ebi.ac.uk/efo/EFO_0004533	Liver enzyme measurement	http://www.ebi.ac.uk/efo/EFO_0004582
EllinghausPCs_covid19	venous thromboembolism		24	146	0	1	1	0.00214325	0.00214107	0.155053	1	0.00591716	0.0117647	0.00879192	rs9411377-rs657152	http://www.ebi.ac.uk/efo/EFO_0004286	Cardiovascular disease	http://www.ebi.ac.uk/efo/EFO_0000319
EllinghausPCs_covid19	eosinophil percentage of granulocytes		24	184	0	1	1	0.00270108	0.00269761	0.190917	1	0.00483092	0.00961539	0.0071724	rs13063635-rs13089855	http://www.ebi.ac.uk/efo/EFO_0007996	Hematological measurement	http://www.ebi.ac.uk/efo/EFO_0004503
EllinghausPCs_covid19	monocyte percentage of leukocytes		24	235	0	1	1	0.00344975	0.00344408	0.23833	1	0.00387597	0.00772201	0.00575057	rs587611953-rs657152	http://www.ebi.ac.uk/efo/EFO_0007989	Hematological measurement	http://www.ebi.ac.uk/efo/EFO_0004503
EllinghausPCs_covid19	monocyte count		24	269	0	1	1	0.00394887	0.00394143	0.266818	1	0.00342466	0.00682594	0.00507926	rs687289-rs657152	http://www.ebi.ac.uk/efo/EFO_0005091	Hematological measurement	http://www.ebi.ac.uk/efo/EFO_0004503
EllinghausPCs_covid19	glomerular filtration rate		24	481	0	1	1	0.00706098	0.00703719	0.466251	1	0.00198413	0.0039604	0.0029395	rs550057-rs657152	http://www.ebi.ac.uk/efo/EFO_0005208	Other measurement	http://www.ebi.ac.uk/efo/EFO_0001444
EllinghausPCs_covid19	diastolic blood pressure		24	545	0	1	1	0.00800049	0.00796995	0.51705	1	0.00176056	0.00351494	0.00260783	rs687621-rs657152	http://www.ebi.ac.uk/efo/EFO_0006336	Other measurement	http://www.ebi.ac.uk/efo/EFO_0001444
EllinghausPCs_covid19	C-reactive protein measurement		24	571	0	1	1	0.00838216	0.00834864	0.530565	1	0.0016835	0.00336134	0.00249353	rs643434-rs657152	http://www.ebi.ac.uk/efo/EFO_0004458	Inflammatory measurement	http://www.ebi.ac.uk/efo/EFO_0004872
EllinghausPCs_covid19	vital capacity		24	595	0	1	1	0.00873448	0.00869808	0.539983	1	0.00161812	0.00323102	0.00239657	rs550057-rs657152	http://www.ebi.ac.uk/efo/EFO_0004312	Other measurement	http://www.ebi.ac.uk/efo/EFO_0001444
EllinghausPCs_covid19	type II diabetes mellitus		24	605	0	1	1	0.00888128	0.00884365	0.539983	1	0.00159236	0.00317965	0.00235836	rs505922-rs657152	http://www.ebi.ac.uk/efo/EFO_0001360	Metabolic disorder	http://www.ebi.ac.uk/efo/EFO_0000589
EllinghausPCs_covid19	red blood cell distribution width		24	768	0	1	1	0.0112741	0.0112135	0.671514	1	0.00126422	0.00252525	0.00187189	rs9411378-rs657152	http://www.ebi.ac.uk/efo/EFO_0005192	Hematological measurement	http://www.ebi.ac.uk/efo/EFO_0004503
EllinghausPCs_covid19	eosinophil count		24	791	0	1	1	0.0116117	0.0115474	0.678465	1	0.0012285	0.00245399	0.00181895	rs2191031-rs13089855-rs11385942-rs17764831	http://www.ebi.ac.uk/efo/EFO_0004842	Hematological measurement	http://www.ebi.ac.uk/efo/EFO_0004503
EllinghausPCs_covid19	adolescent idiopathic scoliosis		24	871	0	1	1	0.0127861	0.0127082	0.732837	1	0.00111857	0.00223464	0.00165604	rs144131194-rs657152	http://www.ebi.ac.uk/efo/EFO_0005423	Other disease	http://www.ebi.ac.uk/efo/EFO_0000408
EllinghausPCs_covid19	mean corpuscular hemoglobin		24	918	0	1	1	0.0134761	0.0133895	0.758088	1	0.0010627	0.00212314	0.00157325	rs34611049-rs13089855	http://www.ebi.ac.uk/efo/EFO_0004527	Hematological measurement	http://www.ebi.ac.uk/efo/EFO_0004503
EllinghausPCs_covid19	erythrocyte count		24	937	0	1	1	0.013755	0.0136648	0.75986	1	0.00104167	0.00208116	0.00154209	rs550057-rs657152	http://www.ebi.ac.uk/efo/EFO_0004305	Hematological measurement	http://www.ebi.ac.uk/efo/EFO_0004503
EllinghausPCs_covid19	mathematical ability		24	1538	0	1	1	0.0225775	0.0223351	1	1	0.000640615	0.00128041	0.000948067	rs56132597-rs9957365	http://www.ebi.ac.uk/efo/EFO_0004875	Biological process	http://purl.obolibrary.org/obo/GO_0008150
EllinghausPCs_covid19	body mass index		24	2122	0	1	1	0.0311505	0.0306902	1	1	0.0004662	0.000931966	0.000689848	rs6970487-rs56211164	http://www.ebi.ac.uk/efo/EFO_0004340	Body measurement	http://www.ebi.ac.uk/efo/EFO_0004324
EllinghausPCs_covid19	acute myeloid leukemia		24	2598	0	1	1	0.0381381	0.0374495	1	1	0.000381534	0.000762777	0.000564526	rs7791660-rs12706520	http://www.ebi.ac.uk/efo/EFO_0000222	Cancer	http://www.ebi.ac.uk/efo/EFO_0000616
