## Supplementary material for "An atlas connecting shared genetic architecture of human diseases and molecular phenotypes provides insight into COVID-19 susceptibility": TableS5_coloc_ABO

### Sheet: TableS5_coloc_abo_covid19_vs_cd
SNP	Priors
p1	p2	p12					H0	No association with either trait
0.0001	0.0001	1e-05					H1	Association with trait 1, not with trait 2
							H2	Association with trait 2, not with trait 1
Hypothesis	Priors						H3	Association with trait 1 and trait 2, two independent SNPs
	H0	H1	H2	H3	H4		H4	Association with trait 1 and trait 2, one shared SNP
	0.988209	0.0056	0.0056	3.08e-05	0.00056
Posterior
nsnps	H0	H1	H2	H3	H4
56	1.49e-76	1.58e-74	0.000159	0.0159	0.984
snp	chromosome	base_pair_location	pvalues.COVID19	MAF.COVID19	N.COVID19	V.COVID19	z.COVID19	r.COVID19	lABF.COVID19	pvalues.CD209	N.CD209	V.CD209	z.CD209	r.CD209	lABF.CD209	MAF_1KG_EUR	internal.sum.lABF	SNP.PP.H4
rs505922	9	133273813	3.21e-07	0.3678	3815	0.00231081	5.11098	0.945385	10.894	7.55e-86	1000	0.00215032	19.6364	0.912767	174.757	0.3678	185.651	0.641897
rs529565	9	133274084	2.44e-07	0.3678	3815	0.00231081	5.16263	0.945385	11.1448	2.74e-85	1000	0.00215032	19.5709	0.912767	173.584	0.3678	184.729	0.255332
rs687289	9	133261703	8.14e-08	0.3718	3815	0.0023005	5.36404	0.945615	12.1482	2.87e-84	1000	0.00214073	19.4507	0.913122	171.51	0.3718	183.658	0.0874479
rs612169	9	133268030	1.08e-07	0.3698	3815	0.0023056	5.31222	0.945501	11.8861	1.41e-83	1000	0.00214548	19.3691	0.912946	170.03	0.3698	181.916	0.0153237
rs643434	9	133266942	5.33e-08	0.3996	3815	0.00223957	5.4399	0.946979	12.5432	5.75e-76	1000	0.00208403	18.4447	0.915228	154.45	0.3996	166.994	5.06e-09
rs657152	9	133263862	4.95e-08	0.3996	3815	0.00223957	5.45306	0.946979	12.6111	1.27e-75	1000	0.00208403	18.4017	0.915228	153.724	0.3996	166.335	2.62e-09
rs651007	9	133278431	1.56e-05	0.2137	3815	0.0031977	4.32075	0.925975	7.34178	5.29e-38	1000	0.00297562	12.8876	0.883197	72.2717	0.2137	79.6134	5.7e-47
rs630510	9	133274165	0.001925	0.4622	3815	0.00216162	3.10157	0.94873	3.07793	1.12e-38	1000	0.0020115	13.0066	0.917937	76.3945	0.4622	79.4724	4.95e-47
rs659104	9	133272408	7.97e-07	0.4195	3815	0.00220646	4.936	0.947722	10.0696	3.37e-30	1000	0.00205322	11.4187	0.916377	58.5011	0.4195	68.5707	9.12e-52
rs7857390	9	133253159	0.03614	0.3817	3815	0.00227671	2.09535	0.946147	0.616272	1.12e-29	1000	0.0021186	11.3141	0.913943	57.2704	0.3817	57.8867	2.09e-56
rs4962153	9	133458632	6.71e-05	0.1581	3815	0.0040368	3.98641	0.908331	6.02258	1.96e-20	1000	0.00375645	9.26428	0.856932	35.8017	0.1581	41.8243	2.21e-63
rs8176749	9	133255801	0.2701	0.08449	3815	0.00694643	1.10283	0.852035	-0.437251	5.18e-19	1000	0.006464	8.90837	0.776826	30.0742	0.08449	29.6369	1.13e-68
rs549446	9	133259834	0.0001667	0.2217	3815	0.00311399	3.76477	0.927773	5.26093	2.37e-12	1000	0.00289773	7.01107	0.885906	20.688	0.2217	25.949	2.82e-70
rs688976	9	133261367	0.0001779	0.2058	3815	0.00328742	3.74849	0.924056	5.20317	2.58e-12	1000	0.00305911	6.99889	0.880312	20.4994	0.2058	25.7025	2.2e-70
rs8176742	9	133256050	0.0002482	0.2197	3815	0.00313428	3.66411	0.927337	4.91411	2.12e-12	1000	0.00291661	7.02668	0.885248	20.7717	0.2197	25.6859	2.16e-70
rs9411463	9	133230128	0.1381	0.07455	3815	0.00778806	1.4829	0.837029	0.0132231	7.96e-15	1000	0.00724719	7.76829	0.756374	22.1162	0.07455	22.1294	6.18e-72
rs9411367	9	133243126	0.506	0.2227	3815	0.003104	0.665079	0.927988	-1.11022	3e-11	1000	0.00288843	6.64652	0.886231	18.4884	0.2227	17.3782	5.34e-74
rs10901262	9	133325278	0.666	0.2565	3815	0.00281749	0.431644	0.934198	-1.27352	1.85e-10	1000	0.00262181	6.37347	0.895636	17.0609	0.2565	15.7874	1.09e-74
rs9411491	9	133280442	0.01672	0.172	3815	0.00377286	2.39281	0.913808	1.39043	2.95e-09	1000	0.00351084	5.93419	0.865024	14.2294	0.172	15.6198	9.2e-75
rs558240	9	133281560	0.000787	0.3936	3815	0.00225121	3.35733	0.946718	3.86945	9.04e-06	1000	0.00209486	4.43904	0.914825	7.78184	0.3936	11.6513	1.74e-76
rs10441806	9	133187050	0.1295	0.09742	3815	0.00611077	1.51608	0.867476	-0.0135547	6.4e-07	1000	0.00568638	4.97886	0.798258	9.09364	0.09742	9.08009	1.33e-77
rs7022409	9	133167883	0.8719	0.335	3815	0.00241192	0.161246	0.943131	-1.42124	1.4e-06	1000	0.00224442	4.82444	0.909296	9.38194	0.335	7.9607	4.34e-78
rs35333961	9	133180778	0.05996	0.327	3815	0.00244156	1.88109	0.942472	0.239719	2.09e-05	1000	0.00227199	4.25505	0.908284	7.02792	0.327	7.26764	2.17e-78
rs2073870	9	133208193	0.9624	0.163	3815	0.00393838	0.0471421	0.910366	-1.205	5.77e-06	1000	0.00366486	4.53461	0.859932	7.85844	0.163	6.65345	1.17e-78
rs4962127	9	133302794	0.1212	0.03579	3815	0.0155703	1.54976	0.719809	0.228257	3.84e-05	1000	0.0144889	4.11666	0.60829	4.6857	0.03579	4.91395	2.06e-79
rs4962046	9	133370907	0.5228	0.1024	3815	0.00584584	0.639035	0.872489	-0.851629	8.21e-05	1000	0.00543985	3.93827	0.805301	5.42696	0.1024	4.57533	1.47e-79
rs554710	9	133306452	0.7193	0.3002	3815	0.00255768	0.359394	0.939901	-1.34518	0.0002137	1000	0.00238005	3.70225	0.904339	5.02424	0.3002	3.67906	6e-80
rs7864821	9	133211529	0.9446	0.1859	3815	0.00355036	0.0694895	0.918477	-1.25122	0.0002258	1000	0.00330379	3.68825	0.871965	4.90303	0.1859	3.65182	5.84e-80
rs4322078	9	133223092	0.876	0.171	3815	0.00379035	0.156042	0.913443	-1.21236	0.0002767	1000	0.00352711	3.63619	0.864483	4.71572	0.171	3.50336	5.03e-80
rs9411396	9	133320816	0.8147	0.1103	3815	0.00547534	0.234367	0.879598	-1.0343	0.0004842	1000	0.00509508	3.48935	0.815363	4.11906	0.1103	3.08476	3.31e-80
rs10901246	9	133205098	0.8289	0.2207	3815	0.00312409	0.216113	0.927556	-1.29081	0.0006854	1000	0.00290712	3.39535	0.885579	4.02073	0.2207	2.72992	2.32e-80
rs675801	9	133096337	0.04704	0.1819	3815	0.0036107	1.98594	0.917206	0.56301	0.007615	1000	0.00335994	2.66868	0.870072	2.07787	0.1819	2.64088	2.12e-80
rs4962043	9	133302510	0.9509	0.4543	3815	0.00216737	0.0615766	0.948601	-1.48227	0.001648	1000	0.00201685	3.14727	0.917736	3.29633	0.4543	1.81406	9.29e-81
rs13295207	9	133200292	0.08467	0.3439	3815	0.00238137	1.72421	0.943811	-0.0365883	0.01084	1000	0.00221599	2.54781	0.910342	1.7488	0.3439	1.71221	8.39e-81
rs17150319	9	133317763	0.4434	0.1243	3815	0.00493632	0.766464	0.890148	-0.842846	0.004136	1000	0.0045935	2.8676	0.830458	2.52715	0.1243	1.6843	8.16e-81
rs13300535	9	133222426	0.7153	0.2097	3815	0.0032422	0.364747	0.925022	-1.23375	0.002869	1000	0.00301703	2.98144	0.881764	2.85145	0.2097	1.6177	7.63e-81
rs8176720	9	133257486	0.00965	0.337	3815	0.00240484	2.58812	0.943288	1.72437	0.1694	1000	0.00223783	1.37413	0.909538	-0.342699	0.337	1.38167	6.03e-81
rs7039497	9	133194544	0.1868	0.07157	3815	0.0080863	1.3201	0.831838	-0.166601	0.02127	1000	0.00752471	2.30316	0.749383	1.29565	0.07157	1.12905	4.68e-81
rs13291798	9	133252094	0.2513	0.0994	3815	0.00600222	1.1472	0.869523	-0.446107	0.0325	1000	0.00558537	2.13821	0.801129	1.0238	0.0994	0.577695	2.7e-81
rs7848366	9	133302478	0.06572	0.2326	3815	0.00301022	1.84033	0.930011	0.245174	0.08913	1000	0.00280116	1.7	0.889287	0.18462	0.2326	0.429794	2.33e-81
rs8176696	9	133261370	0.09063	0.01988	3815	0.0275762	1.69208	0.591924	0.399232	0.5218	1000	0.025661	0.640573	0.467183	-0.218938	0.01988	0.180294	1.81e-81
rs8176739	9	133256136	0.2575	0.02485	3815	0.0221734	1.13232	0.643362	-0.103074	0.3428	1000	0.0206335	0.948647	0.521637	-0.133974	0.02485	-0.237048	1.19e-81
rs4962130	9	133328771	0.5733	0.02584	3815	0.0213455	0.563198	0.652044	-0.424428	0.2512	1000	0.0198631	1.14744	0.531123	-0.0290643	0.02584	-0.453492	9.62e-82
rs12006133	9	133221272	0.2956	0.04274	3815	0.0131331	1.04592	0.752827	-0.28706	0.3535	1000	0.012221	0.927822	0.648023	-0.243169	0.04274	-0.530229	8.91e-82
rs576303	9	133126847	0.2835	0.03678	3815	0.0151668	1.07249	0.725074	-0.228624	0.7302	1000	0.0141134	0.344859	0.614528	-0.440102	0.03678	-0.668726	7.76e-82
rs2301613	9	133449556	0.0479	0.3857	3815	0.00226778	1.97825	0.946347	0.389148	0.7785	1000	0.00211028	0.281274	0.914252	-1.19201	0.3857	-0.802858	6.78e-82
rs2039184	9	133172006	0.4274	0.4483	3815	0.00217249	0.793649	0.948486	-1.18423	0.09022	1000	0.00202161	1.69424	0.917558	0.0690697	0.4483	-1.11516	4.96e-82
rs2491	9	133331135	0.9322	0.06561	3815	0.0087646	0.0850772	0.820267	-0.855174	0.6117	1000	0.0081559	0.507648	0.733953	-0.567469	0.06561	-1.42264	3.65e-82
rs7357661	9	133303925	0.2025	0.2276	3815	0.00305644	1.27446	0.929013	-0.568155	0.4785	1000	0.00284417	0.708717	0.887778	-0.870682	0.2276	-1.43884	3.59e-82
rs7044003	9	133077042	0.1319	0.4135	3815	0.00221558	1.50665	0.947518	-0.398207	0.7598	1000	0.00206171	0.305743	0.91606	-1.19601	0.4135	-1.59422	3.07e-82
rs12335	9	133330998	0.1266	0.4642	3815	0.00216034	1.52765	0.948759	-0.378544	0.8083	1000	0.00201031	0.24262	0.917981	-1.22339	0.4642	-1.60193	3.05e-82
rs13301148	9	133240053	0.9424	0.1213	3815	0.00504114	0.0722537	0.888077	-1.09265	0.7435	1000	0.00469103	0.327222	0.827479	-0.834316	0.1213	-1.92697	2.2e-82
rs17150482	9	133327758	0.5265	0.2694	3815	0.00272994	0.633358	0.936112	-1.18755	0.4427	1000	0.00254034	0.767642	0.89855	-0.879348	0.2694	-2.0669	1.92e-82
rs572651	9	133285897	0.4853	0.2475	3815	0.00288502	0.697804	0.932727	-1.12241	0.7383	1000	0.00268465	0.334105	0.893401	-1.06948	0.2475	-2.19189	1.69e-82
rs3118663	9	133416633	0.3461	0.4722	3815	0.00215593	0.942181	0.948858	-1.06542	0.6714	1000	0.0020062	0.424227	0.918135	-1.16872	0.4722	-2.23415	1.62e-82
rs509064	9	133078923	0.753	0.4692	3815	0.00215745	0.314686	0.948824	-1.43926	0.5805	1000	0.00200762	0.552655	0.918082	-1.11081	0.4692	-2.55008	1.18e-82
